# Sex-specific neuroinflammatory responses to air pollution mediates cognitive performance in cognitively unimpaired individuals at risk of Alzheimer’s dementia

**DOI:** 10.1101/2024.08.09.24311733

**Authors:** Natalia Vilor-Tejedor, Blanca Rodríguez-Fernández, Patricia Genius, Alba Fernández-Bonet, Armand González-Escalante, Anna Brugulat-Serrat, Gonzalo Sanchez-Benavides, Irene Cumplido-Mayoral, Carolina Minguillón, Marta Cirach, Mark Nieuwenhuijsen, Karine Fauria, Gwendlyn Kollmorgen, Clara Quijano-Rubio, Henrik Zetterberg, Kaj Blennow, Arcadi Navarro, Marc Suárez-Calvet, Juan D. Gispert, the ALFA study

## Abstract

**Background:** A growing body of research links environmental factors with neurodegeneration and premature mortality. However, the biological mechanisms through which pollutants affect early Alzheimer’s disease (AD) pathology in asymptomatic stages are largely unknown. We aimed to assess the association between air pollution and changes in cerebrospinal fluid (CSF) biomarkers of AD and neuroinflammatory processes in cognitively unimpaired (CU) individuals at risk of AD dementia.

**Method:** We included 225 middle-aged CU participants from the ALFA+ study, many within the Alzheimer’s *continuum*, with baseline and one follow-up measurement of CSF biomarkers of primary pathology of AD (e.g. Aβ42/40 ratio, phosphorylated tau181 and total tau). Markers of neurodegeneration (e.g NfL), astrocytic (e.g. GFAP, YKL40), and microglial (e.g. sTREM 2) reactivity, and general inflammation (e.g. IL-6) were also included. Land use regression models were used to estimate individual levels of air pollution, including nitrogen oxide (NO_2_), particulate matter (PM_2.5_, PM_10_), and PM_2.5_ absorbance, at the participants’ residential address. We conducted sex-specific analyses using general linear models adjusted for age and time between measurements, with an interaction term for sex and environmental exposure. The influence of AD-related factors, like genetic predisposition and baseline amyloid pathology, on the relationship between air pollution and CSF biomarkers was also assessed. Moreover, we performed mediation analysis to investigate the pathways through which air pollution affected a 3-year rate of change in cognition and biological brain age via significant biomarkers.

**Results:** Results indicated sex-specific responses to air pollution. Women showed increases in IL-6 and GFAP, markers linked to neuroinflammation and astroglial activity, while men experienced impacts at baseline GFAP levels. The findings were consistent regardless of genetic predisposition to AD and amyloid pathology. Mediation analysis showed significant effects of GFAP on the relationship between air pollution and rate of change of attention and executive functions in women, highlighting primary influence pathways dependent on GFAP mediation. No significant mediation, neither direct effect was found for brain age.

**Conclusions:** Our findings highlight air pollution’s significant role in contributing to sex-specific neuroinflammatory and astrocytic response to air pollutants and its involvement in cognitive performance, underscoring the need for further research to elucidate these mechanisms.

**Highlights:**

● The study evaluates the 3-year rate of change in CSF biomarkers and incorporates an assessment of vulnerability based on genetic factors related to Alzheimer’s disease and amyloid pathology, enriching the understanding of individual differences in response to air pollution.
● The study establishes significant associations between air pollution and changes in CSF biomarkers related to neuroinflammatory processes in cognitively unimpaired individuals at risk of AD dementia.
● We identified distinct impacts of air pollution on men and women, with women showing more long term detrimental effects.
● CSF GFAP levels mediated the relationship between air pollution and rate of change of attention and executive functions in women.
● Mediation analysis showed that pathways through which air pollution affected a 3-year rate of change in cognition are significantly influenced by astrocytic reactivity.
