## Supplemental Tables for "Sex-specific neuroinflammatory responses to air pollution mediates cognitive performance in cognitively unimpaired individuals at risk of Alzheimer’s dementia": SupplementalT2-final.xlsx

### Sheet: SupplementalTable4_paper
Outcome	Exposure	Covariates	r.squared	adj.r.squared	sigma	statistic	p.value-adj	df	logLik	AIC	BIC	deviance	df.residual
AB4240csf	NO2	Age+Sex+APOE_binary+timeDifferenceCSF	0.0219187	-0.0217457	0.00920295	0.501981	0.774203	5	388.856	-763.711	-744.316	0.00948575	112
AB4240csf	PM25	Age+Sex+APOE_binary+timeDifferenceCSF	0.0230733	-0.0205395	0.00919751	0.529049	0.753867	5	388.925	-763.85	-744.456	0.00947455	112
AB4240csf	PM25abs	Age+Sex+APOE_binary+timeDifferenceCSF	0.0198606	-0.0238956	0.00921262	0.453893	0.809688	5	388.732	-763.463	-744.068	0.00950571	112
AB4240csf	PM10	Age+Sex+APOE_binary+timeDifferenceCSF	0.0197735	-0.0239866	0.00921303	0.451861	0.811164	5	388.726	-763.453	-744.058	0.00950656	112
GFAPcsf	NO2	Age+Sex+APOE_binary+timeDifferenceCSF	0.0966912	0.0563649	0.0869433	2.39772	0.0416672	5	123.859	-233.718	-214.323	0.846624	112
GFAPcsf	PM25	Age+Sex+APOE_binary+timeDifferenceCSF	0.0824375	0.0414749	0.0876266	2.01251	0.0822254	5	122.935	-231.871	-212.476	0.859983	112
GFAPcsf	PM25abs	Age+Sex+APOE_binary+timeDifferenceCSF	0.0902005	0.0495844	0.0872551	2.22081	0.0570604	5	123.437	-232.873	-213.478	0.852707	112
GFAPcsf	PM10	Age+Sex+APOE_binary+timeDifferenceCSF	0.0785295	0.0373924	0.087813	1.90897	0.0983648	5	122.685	-231.369	-211.974	0.863646	112
IL6csf	NO2	Age+Sex+APOE_binary+timeDifferenceCSF	0.0186065	-0.0252057	0.369077	0.424688	0.83066	5	-46.7394	107.479	126.874	15.2564	112
IL6csf	PM25	Age+Sex+APOE_binary+timeDifferenceCSF	0.0324247	-0.0107707	0.36647	0.750652	0.587305	5	-45.9027	105.805	125.2	15.0416	112
IL6csf	PM25abs	Age+Sex+APOE_binary+timeDifferenceCSF	0.0184179	-0.0254028	0.369113	0.420302	0.833763	5	-46.7507	107.501	126.896	15.2594	112
IL6csf	PM10	Age+Sex+APOE_binary+timeDifferenceCSF	0.0461037	0.00351909	0.36387	1.08264	0.373927	5	-45.0627	104.125	123.52	14.829	112
NFLcsf	NO2	Age+Sex+APOE_binary+timeDifferenceCSF	0.0694775	0.0279363	0.11098	1.6725	0.147017	5	95.0561	-176.112	-156.717	1.37945	112
NFLcsf	PM25	Age+Sex+APOE_binary+timeDifferenceCSF	0.0726609	0.0312619	0.11079	1.75513	0.127923	5	95.2583	-176.517	-157.122	1.37473	112
NFLcsf	PM25abs	Age+Sex+APOE_binary+timeDifferenceCSF	0.070327	0.0288238	0.110929	1.69449	0.141693	5	95.11	-176.22	-156.825	1.37819	112
NFLcsf	PM10	Age+Sex+APOE_binary+timeDifferenceCSF	0.0695195	0.0279801	0.110977	1.67358	0.14675	5	95.0587	-176.117	-156.723	1.37939	112
ptau181csf	NO2	Age+Sex+APOE_binary+timeDifferenceCSF	0.0236945	-0.0198906	0.148332	0.543638	0.742837	5	60.8236	-107.647	-88.2525	2.46428	112
ptau181csf	PM25	Age+Sex+APOE_binary+timeDifferenceCSF	0.0235413	-0.0200506	0.148344	0.540038	0.745562	5	60.8144	-107.629	-88.234	2.46466	112
ptau181csf	PM25abs	Age+Sex+APOE_binary+timeDifferenceCSF	0.0230353	-0.0205792	0.148382	0.528157	0.754541	5	60.7838	-107.568	-88.1728	2.46594	112
ptau181csf	PM10	Age+Sex+APOE_binary+timeDifferenceCSF	0.023175	-0.0204333	0.148372	0.531436	0.752066	5	60.7923	-107.585	-88.1897	2.46559	112
ttaucsf	NO2	Age+Sex+APOE_binary+timeDifferenceCSF	0.00590467	-0.0384746	0.128816	0.13305	0.984464	5	77.4699	-140.94	-121.545	1.85848	112
ttaucsf	PM25	Age+Sex+APOE_binary+timeDifferenceCSF	0.00589026	-0.0384896	0.128817	0.132724	0.98455	5	77.469	-140.938	-121.543	1.85851	112
ttaucsf	PM25abs	Age+Sex+APOE_binary+timeDifferenceCSF	0.00657524	-0.0377741	0.128773	0.14826	0.98019	5	77.5097	-141.019	-121.625	1.85723	112
ttaucsf	PM10	Age+Sex+APOE_binary+timeDifferenceCSF	0.00588721	-0.0384928	0.128817	0.132655	0.984568	5	77.4688	-140.938	-121.543	1.85851	112
trem2csf	NO2	Age+Sex+APOE_binary+timeDifferenceCSF	0.0271561	-0.0162745	0.0936083	0.625276	0.680794	5	115.143	-216.287	-196.892	0.981401	112
trem2csf	PM25	Age+Sex+APOE_binary+timeDifferenceCSF	0.0282342	-0.0151482	0.0935564	0.650821	0.661449	5	115.209	-216.417	-197.023	0.980314	112
trem2csf	PM25abs	Age+Sex+APOE_binary+timeDifferenceCSF	0.0294312	-0.0138977	0.0934988	0.67925	0.640056	5	115.281	-216.563	-197.168	0.979106	112
trem2csf	PM10	Age+Sex+APOE_binary+timeDifferenceCSF	0.0285403	-0.0148284	0.0935417	0.658085	0.655967	5	115.227	-216.455	-197.06	0.980005	112
YKL40csf	NO2	Age+Sex+APOE_binary+timeDifferenceCSF	0.00647063	-0.0378834	0.0934642	0.145886	0.980891	5	115.325	-216.65	-197.255	0.978382	112
YKL40csf	PM25	Age+Sex+APOE_binary+timeDifferenceCSF	0.00353652	-0.0409485	0.0936021	0.0794993	0.995272	5	115.151	-216.302	-196.907	0.981272	112
YKL40csf	PM25abs	Age+Sex+APOE_binary+timeDifferenceCSF	0.0037666	-0.0407081	0.0935913	0.0846909	0.994515	5	115.165	-216.329	-196.935	0.981045	112
YKL40csf	PM10	Age+Sex+APOE_binary+timeDifferenceCSF	0.00477537	-0.0396543	0.0935439	0.107482	0.990453	5	115.224	-216.449	-197.054	0.980052	112
