## Supplemental Tables for "Sex-specific neuroinflammatory responses to air pollution mediates cognitive performance in cognitively unimpaired individuals at risk of Alzheimer’s dementia": SupplementalT3_Sensitivities_Main_ChangeCSF.xlsx

### Sheet: Hoja2
Sensitivity Model: AB40 and Genetic Predisposition AD
term	estimate	std.error	statistic	p.value	Outcome	Exposure
(Intercept)	0.156878	0.100381	1.56284	0.120938	GFAP	NO2
NO2	0.00106962	0.000476964	2.24255	0.0269125	GFAP	NO2
Age	0.00168905	0.00157859	1.06998	0.286952	GFAP	NO2
PRS_AD	-0.023365	0.0441805	-0.528854	0.597963	GFAP	NO2
AB40csf	1.07650230151212e-05	3.94132115363986e-06	2.73132	0.00733985	GFAP	NO2
timeDifferenceCSF	0.000103264	5.69670561156435e-05	1.8127	0.0725805	GFAP	NO2
r.squared	adj.r.squared	sigma	statistic	p.value	df	logLik	AIC	BIC	deviance	df.residual
0.154822	0.109136	0.0844773	3.38887	0.00416234	6	127.784	-239.567	-217.402	0.792141	111
Sensitivity Model: AB42/40
term	estimate	std.error	statistic	p.value	Outcome	Exposure
(Intercept)	0.161031	0.103255	1.55956	0.121686	GFAP	NO2
NO2	0.00111512	0.000486761	2.2909	0.0238404	GFAP	NO2
Age	0.0016492	0.00162834	1.01281	0.313334	GFAP	NO2
AB4240csf	-0.00249847	0.886955	-0.00281691	0.997757	GFAP	NO2
timeDifferenceCSF	0.000114915	5.77541531885557e-05	1.98973	0.0490573	GFAP	NO2
r.squared	adj.r.squared	sigma	statistic	p.value	df	logLik	AIC	BIC	deviance	df.residual
0.0965731	0.0562415	0.086949	2.39448	0.0419092	5	123.851	-233.703	-214.308	0.846735	112
Sensitivity Model: ptau181/AB42
term	estimate	std.error	statistic	p.value	Outcome	Exposure
(Intercept)	0.166551	0.104426	1.59493	0.113572	GFAP	NO2
NO2	0.00114875	0.000489024	2.34906	0.0205898	GFAP	NO2
Age	0.00154183	0.00163451	0.943303	0.347575	GFAP	NO2
APOE_binary1	0.003886	0.0170938	0.227334	0.820582	GFAP	NO2
tauab42csf	-0.428447	0.524518	-0.81684	0.41577	GFAP	NO2
timeDifferenceCSF	0.000116301	5.84786e-05	1.98878	0.0491864	GFAP	NO2
r.squared	adj.r.squared	sigma	statistic	p.value	df	logLik	AIC	BIC	deviance	df.residual
0.102089	0.0535529	0.0870728	2.10337	0.0583858	6	124.213	-232.425	-210.26	0.841565	111
